# Prioritizing Genes and Rare Protein-Coding Variants in Acute Myeloid Leukemia via Whole Genome Sequencing Data

**DOI:** 10.64898/2026.08.19.26360760

**Authors:** Stephen Vieno, Madhurbain Singh, Sydney Kramer, Chris Chatzinakos, Roseann Peterson, Brien Riley, Silviu-Alin Bacanu, Thang Dinh, Bon Q. Trinh, Tan-Hoang Nguyen

## Abstract

The extent to which rare and common genetic variants jointly contribute to the risk of acute myeloid leukemia (AML) still remains relatively unexplored in large-scale biobank whole-genome sequencing cohorts. Here, we leverage the latest sequencing and phenotypic data from the All of Us Research Program to identify variants, genes, and gene-sets associated with AML. We performed set-based association tests for rare protein-coding variants (N_cases_=265 and N_controls_=169,706) and single-variant association tests for common variants (N_cases_=265 and N_controls_=169,705) utilizing the large European-like ancestry sample. For the rare-variant set-based tests conducted using SAIGE-GENE+, four genes were statistically significant: *DNMT3A*, *TET2*, *SRSF2*, and *IDH2* (Bonferroni-corrected Cauchy p-value < 0.05). We also constructed multiple rare-variant burden risk scores using different gene-sets to identify those with a substantial rare-variant burden for AML. Gene-sets derived from Genomic Data Commons whole-genome sequencing data, comprising two distinct groups—genes observed to harbor somatic mutations in AML and genes observed to harbor somatic mutations across all cancer types—showed a statistically significant rare-variant burden (Bonferroni-corrected p-value < 0.05). Ultimately, these findings demonstrate that leveraging whole-genome sequencing in large-scale biobanks enables the identification of rare protein-coding variants, genes, and gene sets associated with AML.

**Graphical abstract:** 
