## Supplementary material for "Prioritizing Genes and Rare Protein-Coding Variants in Acute Myeloid Leukemia via Whole Genome Sequencing Data": Tables 1-2

### Sheet: Export Summary
	This document was exported from Numbers. Each table was converted to an Excel worksheet. All other objects on each Numbers sheet were placed on separate worksheets. Please be aware that formula calculations may differ in Excel.
	Numbers Sheet Name	Numbers Table Name	Excel Worksheet Name
	Table 1
		Table 1	Table 1
	Table 2
		Table 1	Table 2

### Sheet: Table 1
Gene	Cauchy p-value	Cauchy p-value (deprivation index)	Bonferroni p-value	Bonferroni p-value (deprivation index)
DNMT3A	4.44288e-10	7.78231e-10	8.02563e-06	1.4058e-05
TET2	2.9184e-08	3.34614e-09	0.00052718	6.04446e-05
SRSF2	1.53216e-07	1.51137e-07	0.0027677	0.00273013
IDH2	1.34369e-06	1.33805e-06	0.0242724	0.0241706

### Sheet: Table 2
Gene-Set Description	Odds Ratio	95% Confidence Interval	p-value	Bonferroni p-value
aml frequently mutated census genes protein coding vep moderate high logistic summary	1.34	(1.21,1.48)	2.79315e-08	4.16179e-06
aml frequently mutated census genes protein coding vep high logistic summary	1.29	(1.17,1.42)	1.13659e-07	1.69351e-05
aml frequently mutated census genes protein coding logistic summary	1.28	(1.15,1.43)	9.39646e-06	0.00140007
cancer frequently mutated census genes protein coding logistic summary	1.28	(1.15,1.42)	1.09357e-05	0.00162942
cancer frequently mutated census genes protein coding vep moderate high logistic summary	1.28	(1.15,1.42)	1.09357e-05	0.00162942
cancer frequently mutated census genes protein coding vep high logistic summary	1.28	(1.14,1.42)	1.1372e-05	0.00169443
cDC vs other cells single cell downregulation significant results logistic summary	1.21	(1.1,1.34)	0.000184888	0.0275482
